# The Global Economic Burden of Schizophrenia: An Umbrella Review of Systematic Reviews and Meta-Analyses

**DOI:** 10.1101/2025.06.13.25329410

**Authors:** Attila Imre, Ágota Mészáros, Bertalan Németh, Balázs Nagy, Judit Józwiak-Hagymásy, Giacomo Cecere, Philipp Homan, Iris E.C. Sommer, Balázs Babarczy

## Abstract

**Background:** Existing studies on the economic impact of schizophrenia are fragmented and vary in methodology, hindering an ample understanding of the total economic burden.

**Aims:** To quantify the global economic burden of schizophrenia by synthesizing findings from systematic reviews and meta-analyses, and to assess variations by cost category, world region and income level.

**Method:** We conducted a protocol-driven umbrella review registered on PROSPERO (CRD42024504092). A systematic search of MEDLINE, EMBASE, Cochrane Library, and APA PsycINFO identified reviews reporting annual per-patient monetary cost estimates for schizophrenia. Monetary values were adjusted for inflation and converted to 2024 US dollars.

**Results:** Twenty-six systematic reviews involving 152 primary studies were included. The median annual per-patient total cost of schizophrenia was $33,236 (mean $47,872), with direct costs accounting for $23,126 (medical: $19,543; ancillary: $1,152) and indirect costs for $21,333. Costs were varied by income level: in high-income countries, the median total cost was $34,175, compared to $3,345 in upper-middle-income and $3,452 in lower-middle-income countries. Regional disparities were substantial, with Europe & Central Asia reporting the highest median costs among high-income settings. Data from low- and middle-income regions were limited or absent. Methodological heterogeneity, lack of standardization in cost reporting, and underrepresentation of low-resource settings limit generalizability.

**Conclusions:** Schizophrenia poses a significant and unequally distributed global economic burden, driven by hospitalization, long-term care, and productivity losses. To support equitable policy and resource allocation, future research must adopt standardized costing frameworks and expand data collection into low-resource and understudied regions.
