## Supplementary Table 7 for "The Global Economic Burden of Schizophrenia: An Umbrella Review of Systematic Reviews and Meta-Analyses"

### Sheet: Costs
	Supplementary Table 7. Total costs, direct costs and indirect costs per country and income group post-2000.
	Country/Group	Total Cost						Direct Cost						Indirect Cost
		Median*	Q1	Q3	Mean	SD	n	Median*	Q1	Q3	Mean	SD	n	Median*	Q1	Q3	Mean	SD	n
	High income	34175.5	30239.6	71332.8	64603.8	75026.4	26	25697.2	13712.9	36886	32713.9	30958.9	206	24807.4	21658.1	43427	34116.6	20774	14
	North America	33849.9	33384.8	34401	38869.3	15827.9	7	32557.8	23433.3	38987.2	35841.6	20852.4	113	24517.9	24435.8	31480.5	29104.9	8087.57	3
	United States	33691.6	33310.6	34153.3	39589.6	17212.4	6	33010.9	24594	39161.6	36283.7	20774	111	31480.5	27999.2	34961.8	31480.5	9846.65	2
	Canada	34547.5					1	11302.3	10748	11856.5	11302.3	1567.58	2	24353.7					1
	Europe & Central Asia	47801.4	23859	99183.5	80430.2	95002	15	17923.7	11096.4	26284.6	30669.8	40508.4	87	21983.3	19173.7	50685.3	35890.9	26349.9	8
	Central and Eastern Europe							7288.95	6436.67	11475.9	9090.11	3420.34	9
	Czech Republic							11475.9					1
	Estonia							6841.67					1
	Hungary							15773.5					1
	Latvia							8960.8					1
	Lithuania							7288.95					1
	Poland							6255.58	6201.22	6309.95	6255.58	153.778	2
	Slovakia							6436.67					1
	Slovenia							12522.3					1
	Northern Europe	111011	87355.5	123123	149792	122796	5	25043.6	20288.4	33852	28899.3	14280.5	14	56282.3	50685.3	61879.3	56282.3	15830.8	2
	Denmark	62038.9					1	27790	22653.9	31190.8	25841.3	8300.23	6
	Finland							13919					1
	Iceland							22692.7					1
	Norway	365434					1	24020					1
	Sweden	111011	99183.5	117067	107163	18191.6	3	38979.6	19879.2	46029.2	37782.1	19807.1	5	56282.3	50685.3	61879.3	56282.3	15830.8	2
	Southern Europe	15357.4	9219.18	18268.9	13206.2	9239.46	3	10471.2	9606.55	12025.9	10811.3	2681.52	16	10685.3					1
	Cyprus							11580.1					1
	Greece							13254.8					1
	Italy	21180.4					1	10716.8	9951.34	12256	11523.6	3172.47	7	10685.3					1
	Malta							8523.36					1
	Portugal							12628.4					1
	Spain	9219.18	6150.08	12288.3	9219.18	8680.71	2	10254.1	9672.85	10324	9265.68	2054.04	5
	Western Europe	34096.5	29046.5	50846.7	59696	64867.9	7	21296.9	13644.1	33599	41171.7	50581.8	49	21332.9	19604.2	22633.7	32775.5	27812.5	5
	Austria	19650.1					1	19650.1					1
	Belgium							20551.7					1
	France							16284.4	14410.9	18157.8	16284.4	5298.87	2
	Germany	47801.4					1	22981.3	16112.5	26191.6	21299.7	9380.8	10	21332.9					1
	Ireland							14403.1					1
	Luxembourg							24235.4					1
	Netherlands							9350.12	7274.17	18623.3	20722.3	26037.7	7
	Switzerland	43994.3	39045.4	48943.2	43994.3	13997.6	2	35300.6	27265.9	43335.3	35300.6	22725.6	2	22633.7					1
	United Kingdom	31555.5	29046.5	117947	87477.3	101236	3	24907.7	14887.9	90513.6	61556.2	65060.6	24	19604.2	18743.1	51014.5	39970.3	36776.7	3
	East Asia & Pacific	34303.8	30244.3	54349.9	50290.4	34894.9	4	681.075	618.95	5140.18	2434.22	2471.18	5	25104.8	25100.9	39046.6	34396.8	16100.9	3
	New Zealand
	South Korea	30241.9	30239.6	30244.3	30241.9	6.69236	2	5141.02	5140.6	5141.45	5141.02	1.19826	2	25100.9	25099	25102.9	25100.9	5.48352	2
	Taiwan							618.95	603.994	650.012	629.687	46.9487	3
	Australia	102317					1							52988.4					1
	Japan	38360.9					1
	Middle East & North Africa							8523.36					1
	Malta							8523.36					1
	Upper middle income	3345.4	3062.64	4518.65	4235.89	2409.44	4	2489.87	1805.31	3433.32	3237.92	2904.49	12	2283.28	2277.76	3947.36	3388.99	1924.71	3
	Latin America & Caribbean							5123.93	3840.89	7402.47	6119.43	3487.43	4
	Brazil							5123.93	3840.89	7402.47	6119.43	3487.43	4
	East Asia & Pacific	3345.4	3062.64	4518.65	4235.89	2409.44	4	2025.87	978.862	2382.59	1641.26	924.723	7	2283.28	2277.76	3947.36	3388.99	1924.71	3
	China	2942.89	2700.89	3184.9	2942.89	684.493	2	2338.86	1143.63	2426.32	1729.77	1031.91	5	2277.76	2275	2280.52	2277.76	7.8015	2
	Thailand	3263.9					1	814.098					1
	Malaysia	7793.87					1	2025.87					1	5611.45					1
	Europe & Central Asia							2888.46					1
	Central and Eastern Europe							2888.46					1
	Ukraine							2888.46					1
	Lower middle income	2221.04	1605.42	2836.66	2221.04	1741.23	2	960.19	701.718	1218.66	960.19	731.071	2	1262.96	904.756	1621.16	1262.96	1013.15	2
	South Asia	989.8					1	443.245					1	546.554					1
	India	989.8					1	443.245					1	546.554					1
	Sub-Saharan Africa	3452.28					1	1477.13					1	1979.36					1
	Nigeria	3452.28					1	1477.13					1	1979.36					1
	* Income groups and categorized according to the World Bank. Where the cost comes from one study, only the cost is reported.
